# Key variants via Alzheimer’s Disease Sequencing Project whole genome sequence data

**DOI:** 10.1101/2023.08.28.23294631

**Authors:** Yanbing Wang, Chloé Sarnowski, Honghuang Lin, Achilleas N Pitsillides, Nancy L Heard-Costa, Seung Hoan Choi, Dongyu Wang, Joshua C Bis, Elizabeth E Blue, Alzheimer’s Disease Neuroimaging Initiative (ADNI), Eric Boerwinkle, Philip L De Jager, Myriam Fornage, Ellen M Wijsman, Sudha Seshadri, Josée Dupuis, Gina M Peloso, Anita L DeStefano, Alzheimer’s Disease Sequencing Project (ADSP)

**Author notes:** Corresponding authors Dr. Chloé Sarnowski, (editorial office correspondence) Dr. Anita L Destefano. Drs. Yanbing Wang and Chloé Sarnowski contributed equally to this work. Drs. Gina Peloso and Anita L DeStefano contributed equally to the supervision of this work.

## Abstract

**INTRODUCTION:** Genome-wide association studies (GWAS) have identified loci associated with Alzheimer’s disease (AD) but did not identify specific causal genes or variants within those loci. Analysis of whole genome sequence (WGS) data, which interrogates the entire genome and captures rare variations, may identify causal variants within GWAS loci.

**METHODS:** We performed single common variant association analysis and rare variant aggregate analyses in the pooled population (N cases=2,184, N controls=2,383) and targeted analyses in sub-populations using WGS data from the Alzheimer’s Disease Sequencing Project (ADSP). The analyses were restricted to variants within 100 kb of 83 previously identified GWAS lead variants.

**RESULTS:** Seventeen variants were significantly associated with AD within five genomic regions implicating the genes OARD1/NFYA/TREML1, JAZF1, FERMT2, and SLC24A4. KAT8 was implicated by both single variant and rare variant aggregate analyses.

**DISCUSSION:** This study demonstrates the utility of leveraging WGS to gain insights into AD loci identified via GWAS.
