## Supplemental Table 1 for "Key variants via Alzheimer’s Disease Sequencing Project whole genome sequence data"

### Sheet: 5K_GWASloci_singlevar_effectsiz
5K variants: Call rate > 95% + MAC > 20
Window size = 100KB
GWAS_loci*	chr*	pos*	total_5Kvar_number**	effective_number	threshold (0.05/effective_number)	sig_5Kvar_number (< threshold)
SORT1	1	109345810	1051	408	0.000122549	0
CR1	1	207577223	1215	422	0.000118483	0
ADAM17	2	9558882	1403	519	9.63e-05	0
PRKD3	2	37304796	1806	557	8.98e-05	0
NCK2	2	105749599	1526	471	0.000106157	0
BIN1	2	127135234	1759	665	7.52e-05	0
WDR12	2	202878716	928	279	0.000179211	0
INPP5D	2	233117202	1847	785	6.37e-05	0
MME	3	155069722	1485	576	8.68e-05	0
IDUA	4	993555	1606	733	6.82e-05	0
CLNK	4	11023507	1802	602	8.31e-05	0
RHOH	4	40197226	1564	669	7.47e-05	0
ANKH	5	14724304	1495	563	8.88e-05	0
COX7C	5	86927378	1588	465	0.000107527	0
TNIP1	5	151052827	1848	679	7.36e-05	0
RASGEF1C	5	180201150	1948	898	5.57e-05	0
HLA-DQA1	6	32615322	8256	1789	2.79e-05	0
UNC5CL	6	41036354	1353	412	0.000121359	6
TREM2	6	41161469	1507	440	0.000113636	14
TREML2	6	41181270	1575	477	0.000104822	4
CD2AP	6	47517390	1229	317	0.000157729	0
HS3ST5	6	114291731	1131	427	0.000117096	0
UMAD1	7	7817263	2016	909	5.5e-05	0
ICA1	7	8204382	1895	951	5.26e-05	0
TMEM106B	7	12229967	2668	550	9.09e-05	0
JAZF1	7	28129126	1444	507	9.86e-05	5
EPDR1	7	37844191	1821	501	9.98e-05	0
SEC61G	7	54873635	1801	471	0.000106157	0
SPDYE3	7	100334426	903	302	0.000165563	0
EPHA1	7	143413669	1473	606	8.25e-05	0
CTSB	8	11844613	2867	956	5.23e-05	0
PTK2B	8	27362470	1504	428	0.000116822	0
CLU	8	27607795	1605	600	8.33e-05	0
SHARPIN	8	144103704	1393	522	9.58e-05	0
ABCA1	9	104903697	1824	750	6.67e-05	0
USP6NL	10	11676714	1710	653	7.66e-05	0
ANK3	10	60025170	1612	592	8.45e-05	0
TSPAN14	10	80494228	1754	559	8.94e-05	0
BLNK	10	96266650	1571	549	9.11e-05	0
PLEKHA1	10	122413396	1475	539	9.28e-05	0
SPI1	11	47370397	1176	402	0.000124378	0
MS4A4A	11	60254475	1623	464	0.000107759	0
EED	11	86157598	1456	491	0.000101833	0
SORL1	11	121482368	1868	806	6.2e-05	0
TPCN1	12	113281983	1291	434	0.000115207	0
FERMT2	14	52924962	1608	533	9.38e-05	3
SLC24A4	14	92464917	1951	799	6.26e-05	2
IGH gene cluster	14	105761758	3251	1208	4.14e-05	0
SPPL2A	15	50701814	1586	381	0.000131234	0
MINDY2	15	58764824	1342	426	0.000117371	0
APH1B	15	63277703	1305	485	0.000103093	0
SNX1	15	64131307	1258	374	0.00013369	0
CTSH	15	78936857	1847	643	7.78e-05	0
DOC2A	16	30010081	982	384	0.000130208	0
BCKDK	16	31111250	944	364	0.000137363	1
IL34	16	70660097	1655	627	7.97e-05	0
MAF	16	79574511	2246	977	5.12e-05	0
PLCG2	16	81739398	4406	1650	3.03e-05	0
FOXF1	16	86420604	2797	1125	4.44e-05	0
PRDM7	16	90103687	953	498	0.000100402	0
WDR81	17	1728046	1678	754	6.63e-05	0
SCIMP	17	5233752	1447	460	0.000108696	0
MYO15A	17	18156140	1127	407	0.00012285	0
GRN	17	44352876	1249	520	9.62e-05	0
WNT3	17	46779275	995	505	9.9e-05	0
ABI3	17	49219935	1434	575	8.7e-05	0
TSPOAP1	17	58332680	1032	468	0.000106838	0
ACE	17	63471557	1242	546	9.16e-05	0
ABCA7	19	1050875	2163	972	5.14e-05	0
KLF16	19	1854254	1732	837	5.97e-05	0
SIGLEC11	19	49950060	1867	638	7.84e-05	0
LILRB2	19	54267597	2046	1081	4.63e-05	0
RBCK1	20	413334	1890	951	5.26e-05	0
CASS4	20	56423488	1580	640	7.81e-05	0
SLC2A4RG	20	63743088	1664	649	7.7e-05	0
APP	21	26101558	1519	566	8.83e-05	0
ADAMTS1	21	26775872	1748	656	7.62e-05	0
Total number of significant variants						35
* Latest GWAS of AD reports 83 GWAS variants and 77 regions (Bellenguez et al, PMID: 35379992). Chromosomes and Positions (b38) indicated correspond to the reported lead GWAS variant.
** total_5Kvar_number = the number of 5k variants within 100KB of the corresponding GWAS loci
