## Supplemental Table 2 for "Key variants via Alzheimer’s Disease Sequencing Project whole genome sequence data"

### Sheet: Sheet2
				Pooled single variant analysis result for lead GWAS variant (MAC > 20)				Top variant within 100KB window of lead GWAS variant from pooled single variant analysis (MAC > 20)				Top region within 100KB window of lead GWAS variant from Pooled STAAR analysis in 100KB
rs_id	gene	pos (b38)	chr	variant.id*	MAF	Score.pval	beta	variant.id*	MAF	Score.pval	beta	Region	#var	pval	Anchored Gene	Anchored Type
rs141749679	SORT1	109345810	1	1:109345810:T:C	0.00240858	0.68562	0.210104	1:109297547:C:T	0.0124918	0.0123717	0.511892	chr1:109392918:109402918	137	0.632719	SORT1	protein_coding
rs679515	CR1	207577223	1	1:207577223:C:T	0.135218	0.158912	-0.0963687	1:207638720:C:T	0.00317495	0.00357217	-1.15759	chr1:207491147:207501147	49	0.383633	CR1	protein_coding
rs72777026	ADAM17	9558882	2	2:9558882:A:G	0.219574	0.721709	0.0193936	2:9482218:G:A	0.00361446	0.00223041	-1.18168	chr2:9610267:9620267	33	0.14449	AC073195.1	misc_RNA
rs17020490	PRKD3	37304796	2	2:37304796:T:C	0.170617	0.214763	0.0763018	2:37368559:G:A	0.00273883	0.00219688	1.25455	chr2:37337827:37347827	60	0.175445	QPCT	protein_coding
rs143080277	NCK2	105749599	2	2:105749599:T:C	0.00438404	0.652557	-0.158749	2:105664783:C:G	0.00262513	0.00192184	-1.64049	chr2:105739912:105749912	148	0.89731	NCK2	protein_coding
rs6733839	BIN1	127135234	2	2:127135234:C:T	0.404934	0.0434461	0.0927752	2:127059813:C:T	0.00251862	0.00140829	-1.55279	chr2:127165011:127175011	5	0.723475	NIFKP9	processed_pseudogene
rs139643391	WDR12	202878716	2	2:202878716:TC:T	0.0912177	0.163458	0.109608	2:202853674:C:T	0.00273703	0.0106192	-1.11423	chr2:202907214:202917214	70	0.264997	CARF	protein_coding
rs10933431	INPP5D	233117202	2	2:233117202:C:G	0.382372	0.021568	0.109005	2:233151558:C:T	0.00251806	0.000575101	-1.51758	chr2:233054967:233064967	192	0.0694366	INPP5D	protein_coding
rs16824536	MME	155069722	3	3:155069722:G:A	0.115435	0.355835	-0.0646287	3:155107183:G:A	0.01086	0.00151649	0.693291	NA	NA	NA	NA	NA
rs61762319	MME	155084189	3	3:155084189:A:G	0.0188307	0.243658	-0.195255	3:155107183:G:A	0.01086	0.00151649	0.693291	NA	NA	NA	NA	NA
rs3822030	IDUA	993555	4	NA	NA	NA	NA	4:941157:T:C	0.0123538	0.000158692	-0.760133	chr4:981895:991895	125	0.00789139	DGKQ	protein_coding
rs6846529	CLNK	11023507	4	4:11023507:T:C	0.32748	0.503378	-0.0320576	4:10928200:A:T	0.0251862	0.00162655	-0.43962	NA	NA	NA	NA	NA
rs2245466	RHOH	40197226	4	4:40197226:C:G	0.305872	0.497174	-0.0335051	4:40221492:C:T	0.043583	0.00169056	-0.343213	chr4:40186053:40196053	6	0.415209	RHOH	protein_coding
rs112403360	ANKH	14724304	5	5:14724304:T:A	0.0863472	0.492569	0.055831	5:14694892:T:C	0.00273703	0.000502402	1.45317	chr5:14793400:14803400	18	0.0218538	RBBP4P1	processed_pseudogene
rs62374257	COX7C	86927378	5	5:86927378:T:C	0.165058	0.797062	0.0159092	5:86976752:C:T	0.0136911	0.00375533	-0.561096	chr5:86879881:86889881	3	0.59742	AC091429.1	processed_pseudogene
rs871269	TNIP1	151052827	5	5:151052827:C:T	0.360855	0.612581	-0.0238482	5:151104966:C:G	0.0881323	0.000111967	0.309897	chr5:151015438:151025438	71	0.170536	GPX3	protein_coding
rs113706587	RASGEF1C	180201150	5	5:180201150:G:A	0.0773106	0.0215796	0.197755	5:180250517:G:A	0.194627	8.70513e-05	0.222774	chr5:180252680:180262680	172	0.132946	AC104115.2	processed_pseudogene
rs6605556	HLA-DQA1	32615322	6	NA	NA	NA	NA	6:32672154:G:T	0.0834647	0.000877323	-0.266641	chr6:32663383:32673383	20	0.571717	HLA-DQB1	protein_coding
rs10947943	UNC5CL	41036354	6	6:41036354:G:A	0.10127	0.636662	0.0361465	6:41077355:A:G	0.00799737	9.93468e-05	1.01828	chr6:41067945:41077945	177	0.926268	NFYA	protein_coding
rs143332484	TREM2	41161469	6	6:41161469:C:T	0.00789301	0.19714	0.336279	6:41077355:A:G	0.00799737	9.93468e-05	1.01828	chr6:41158186:41168186	81	0.0790908	TREM2	protein_coding
rs75932628	TREM2	41161514	6	6:41161514:C:T	0.00351031	0.00300642	1.0876	6:41077355:A:G	0.00799737	9.93468e-05	1.01828	chr6:41158186:41168186	81	0.0790908	TREM2	protein_coding
rs60755019	TREML2	41181270	6	6:41181270:A:G	0.0799387	0.826081	0.0184885	6:41088533:T:C	0.00799562	9.96219e-05	1.01811	chr6:41158186:41168186	81	0.0790908	TREM2	protein_coding
rs7767350	CD2AP	47517390	6	6:47517390:C:T	0.242261	0.776021	0.0153015	6:47457133:C:A	0.0172036	0.00208546	-0.550566	chr6:47472572:47482572	105	0.406027	AL355353.2	lncRNA
rs785129	HS3ST5	114291731	6	6:114291731:C:T	0.309388	0.746338	-0.015822	6:114341707:G:A	0.00690335	0.00442563	0.761818	chr6:114345648:114355648	7	0.022902	DNAJA1P4	processed_pseudogene
rs6943429	UMAD1	7817263	7	7:7817263:C:T	0.449561	0.173755	-0.0617518	7:7828391:A:G	0.276293	0.000834289	-0.169986	chr7:7901519:7911519	7	0.0569825	RNU6-534P	snRNA
rs10952097	ICA1	8204382	7	7:8204382:C:T	0.244464	0.203321	0.070133	7:8140025:A:G	0.241236	0.000142152	-0.200491	chr7:8257233:8267233	125	0.802924	AC007009.1	lncRNA
rs13237518	TMEM106B	12229967	7	7:12229967:A:C	0.480824	0.910144	-0.00517805	7:12134752:G:C	0.00537045	0.00239319	0.96652	chr7:12206270:12216270	157	0.836402	ETMEM106B	protein_coding
rs1160871	JAZF1	28129126	7	7:28129126:GTCTT:G	0.402291	0.00686324	-0.129112	7:28035459:GAGAT:G	0.0188492	1.93907e-05	-0.677462	chr7:28175322:28185322	52	0.253132	JAZF1-AS1	lncRNA
rs6966331	EPDR1	37844191	7	7:37844191:C:T	0.487289	0.407912	0.0379552	7:37887149:A:G	0.00284713	0.00220339	1.24312	chr7:37816210:37826210	4	0.768023	AC018634.1	processed_pseudogene
rs76928645	SEC61G	54873635	7	7:54873635:C:T	0.0633078	0.374552	-0.0825239	7:54804229:G:T	0.0117196	0.00234379	0.645126	chr7:54928699:54938699	53	0.0881728	AC006971.1	processed_pseudogene
rs7384878	SPDYE3	100334426	7	7:100334426:T:C	0.246328	0.780504	0.0146507	7:100330613:G:A	0.0115005	0.013279	0.50829	chr7:100267232:100277232	87	0.347191	CASTOR3	protein_coding
rs11771145	EPHA1	143413669	7	7:143413669:G:A	0.41588	0.711764	-0.0167966	7:143320660:C:T	0.00703761	0.00026657	-0.943155	chr7:143376295:143386295	217	0.229727	ZYX	protein_coding
rs1065712	CTSB	11844613	8	8:11844613:G:C	0.0356282	0.771711	0.0356952	8:11789804:C:T	0.00526085	0.00393427	-0.900395	chr8:11785005:11795005	55	0.0455929	SUB1P1	processed_pseudogene
rs73223431	PTK2B	27362470	8	8:27362470:C:T	0.329204	0.126494	0.0741548	8:27385918:A:G	0.00654247	0.00431927	-0.759631	chr8:27253420:27263420	189	0.0766114	STMN4	protein_coding
rs11787077	CLU	27607795	8	8:27607795:C:T	0.440382	0.284435	0.0496042	8:27695642:G:C	0.102238	0.00170485	0.234221	chr8:27674836:27684836	18	0.315322	RNU6-1086P	snRNA
rs34173062	SHARPIN	144103704	8	8:144103704:G:A	0.0663058	0.0478251	0.185023	8:144157712:T:C	0.128791	0.000481817	-0.244441	chr8:144007280:144017280	17	0.018888	SPATC1	protein_coding
rs1800978	ABCA1	104903697	9	NA	NA	NA	NA	9:104825576:G:A	0.00306547	0.00020791	1.51541	chr9:104986818:104996818	116	0.446136	CT70	lncRNA
rs7912495	USP6NL	11676714	10	10:11676714:A:G	0.432785	0.156022	0.066322	10:11595659:AAGAG:A	0.00963855	0.000892877	-0.77908	chr10:11737366:11747366	65	0.0657359	ECHDC3	protein_coding
rs7068231	ANK3	60025170	10	10:60025170:G:T	0.351754	0.433899	0.0372908	10:60078444:G:C	0.00262755	0.00121836	1.4372	NA	NA	NA	NA	NA
rs6586028	TSPAN14	80494228	10	10:80494228:T:C	0.131297	0.779842	-0.0188131	10:80583495:C:CT	0.0225045	0.0032852	-0.438334	chr10:80530942:80540942	61	0.192348	AC021028.1	lncRNA
rs6584063	BLNK	96266650	10	10:96266650:A:G	0.0381078	0.150503	0.169129	10:96352636:CT:C	0.016936	0.000394625	0.637368	chr10:96266587:96276587	111	0.114139	BLNK	protein_coding
rs7908662	PLEKHA1	122413396	10	10:122413396:A:G	0.432367	0.531438	-0.0286408	10:122509239:T:C	0.0124836	0.00251856	0.632209	chr10:122340690:122350690	8	0.154788	RNU6-728P	snRNA
rs10437655	SPI1	47370397	11	11:47370397:G:A	0.369094	0.0171837	0.113029	11:47287812:CAA:C	0.00325336	0.0034672	-1.50081	chr11:47373576:47383576	136	0.259224	SPI1	protein_coding
rs1582763	MS4A4A	60254475	11	11:60254475:G:A	0.274172	0.27916	-0.0554301	11:60345803:C:T	0.232119	0.007109	0.142387	chr11:60180702:60190702	56	0.796287	MS4A4A	protein_coding
rs3851179	EED	86157598	11	11:86157598:C:T	0.300942	0.0895702	0.084906	11:86219142:T:G	0.00448872	0.00475655	1.00152	chr11:86239753:86249753	98	0.273487	EED	protein_coding
rs74685827	SORL1	121482368	11	11:121482368:T:G	0.0152179	0.301049	0.188733	11:121453498:T:C	0.0662426	0.000577879	0.309201	chr11:121447314:121457314	166	0.0152733	SORL1	protein_coding
rs11218343	SORL1	121564878	11	11:121564878:T:C	0.062103	0.905028	-0.0109956	11:121622737:T:C	0.0168601	0.00325689	0.518093	NA	NA	NA	NA	NA
rs6489896	TPCN1	113281983	12	12:113281983:T:C	0.100839	0.259783	-0.084742	12:113201696:A:G	0.00558843	0.00286575	-0.872717	chr12:113353566:113363566	81	0.22571	PLBD2	protein_coding
rs17125924	FERMT2	52924962	14	14:52924962:A:G	0.0737292	0.952345	0.00519768	14:52992239:A:G	0.0204774	3.84007e-06	0.762751	chr14:53006971:53016971	29	0.0833889	AL352979.1	processed_pseudogene
rs7401792	SLC24A4	92464917	14	14:92464917:G:A	0.491674	0.000727342	-0.156786	14:92467728:C:T	0.445504	1.3639e-05	-0.197566	chr14:92508781:92518781	82	0.0485416	AL159141.1	protein_coding
rs12590654	SLC24A4	92472511	14	14:92472511:G:A	0.346711	0.916427	0.00496178	14:92467728:C:T	0.445504	1.3639e-05	-0.197566	chr14:92508781:92518781	82	0.0485416	AL159141.1	protein_coding
rs7157106	IGH gene cluster	105761758	14	NA	NA	NA	NA	14:105803712:TTTTC:T	0.0141243	0.00015339	-0.800068	NA	NA	NA	NA	NA
rs10131280	IGH gene cluster	106665591	14	14:106665591:G:A	0.165972	0.965474	0.00264229	14:106700118:C:T	0.133938	0.000629055	-0.22433	chr14:106676042:106686042	8	0.0353924	IGHV1-67	IG_V_pseudogene
rs8025980	SPPL2A	50701814	15	15:50701814:A:G	0.371467	0.630466	0.0226671	15:50771351:T:G	0.00593798	0.00433236	-0.821627	chr15:50681797:50691797	105	0.785335	TRPM7	protein_coding
rs602602	MINDY2	58764824	15	15:58764824:T:A	0.277449	0.0120015	-0.126205	15:58763611:T:C	0.306806	0.00179819	-0.152152	chr15:58860006:58870006	54	0.00296691	ZNF444P1	processed_pseudogene
rs117618017	APH1B	63277703	15	15:63277703:C:T	0.107672	0.309782	0.075597	15:63241306:G:T	0.00273823	0.00158862	-1.38247	chr15:63184560:63194560	141	0.285696	RAB8B	protein_coding
rs3848143	SNX1	64131307	15	15:64131307:A:G	0.293512	0.606484	0.0252751	15:64032067:C:G	0.00251806	0.00152082	1.42985	chr15:64067033:64077033	19	0.103074	DAPK2	protein_coding
rs12592898	CTSH	78936857	15	15:78936857:G:A	0.160237	0.983747	-0.00124957	15:78977608:C:A	0.0639369	0.00078864	-0.306068	chr15:78893936:78903936	5	0.108592	RNU6-415P	snRNA
rs1140239	DOC2A	30010081	16	16:30010081:C:T	0.299582	0.564267	-0.0288922	16:30051506:A:G	0.010029	0.00152827	0.717031	chr16:30070978:30080978	94	0.00288525	PPP4C	protein_coding
rs889555	BCKDK	31111250	16	16:31111250:C:T	0.319039	0.345723	-0.045591	16:31117787:C:G	0.010771	2.35627e-05	0.925588	chr16:31060495:31070495	11	0.00251997	AC135050.4	lncRNA
rs4985556	IL34	70660097	16	16:70660097:C:A	0.0692679	0.723343	-0.032033	16:70645808:C:G	0.00722733	0.00184091	0.834609	chr16:70681053:70691053	285	0.037195	MTSS2	protein_coding
rs450674	MAF	79574511	16	16:79574511:T:C	0.317365	0.813408	-0.0114097	16:79571910:G:C	0.0151117	0.000567701	0.656808	chr16:79614469:79624469	43	0.638015	AC009159.1	lncRNA
rs12446759	PLCG2	81739398	16	16:81739398:G:A	0.473967	0.611448	0.0236459	16:81816249:T:C	0.0107291	0.0028538	-0.644518	chr16:81733248:81743248	52	0.784012	AC099524.1	lncRNA
rs72824905	PLCG2	81908423	16	16:81908423:C:G	0.00681169	0.258302	-0.325172	16:81926395:C:T	0.00492665	0.00199626	-0.979101	chr16:82006481:82016481	49	0.775727	SDR42E1	protein_coding
rs16941239	FOXF1	86420604	16	16:86420604:T:A	0.0873138	0.993659	-0.000639115	16:86384822:C:T	0.192054	0.000521357	-0.199059	chr16:86505527:86515527	264	0.594252	FOXF1	protein_coding
rs56407236	PRDM7	90103687	16	16:90103687:G:A	0.0735101	0.800862	0.0218718	16:90060947:T:G	0.00536575	0.0086934	-0.77418	chr16:90024901:90034901	8	0.597027	GAS8-AS1	lncRNA
rs35048651	WDR81	1728046	17	17:1728046:TGAG:T	0.185495	0.547602	0.0351005	17:1652720:T:G	0.0286659	0.000160905	-0.503846	chr17:1824702:1834702	83	0.127639	RPA1	protein_coding
rs7225151	SCIMP	5233752	17	17:5233752:G:A	0.160346	0.395702	0.0513752	17:5196441:GC:G	0.0285933	0.00234142	-0.400188	chr17:5277265:5287265	85	0.0892354	RABEP1	protein_coding
rs2242595	MYO15A	18156140	17	17:18156140:G:A	0.143734	0.359125	-0.0581243	17:18174671:C:T	0.00711783	0.00208586	-0.803529	chr17:18255597:18265597	170	0.00950898	MIEF2	protein_coding
rs5848	GRN	44352876	17	17:44352876:C:T	0.412843	0.0928569	-0.0781412	17:44405365:C:T	0.00602938	0.00158193	-0.872693	chr17:44298965:44308965	58	0.174353	AC003043.1	snoRNA
rs199515	WNT3	46779275	17	17:46779275:C:G	0.166484	0.273959	0.0661063	17:46724128:T:C	0.00547525	0.000221781	1.12863	chr17:46828154:46838154	90	0.939207	WNT3	protein_coding
rs616338	ABI3	49219935	17	17:49219935:C:T	0.00713032	0.00443228	-0.78709	17:49133107:G:A	0.0421053	0.00188147	-0.359212	chr17:49205411:49215411	161	0.12709	ABI3	protein_coding
rs2526377	TSPOAP1	58332680	17	17:58332680:A:G	0.490554	0.096422	-0.0756668	17:58269710:G:A	0.00985761	0.00033544	0.825642	chr17:58327508:58337508	193	0.230628	AC004687.1	lncRNA
rs4277405	ACE	63471557	17	17:63471557:T:C	0.36767	0.108387	0.0759126	17:63534451:G:T	0.00701754	0.00400257	0.737413	chr17:63427211:63437211	80	0.237258	AC005828.4	lncRNA
rs12151021	ABCA7	1050875	19	19:1050875:G:A	0.340185	0.158327	-0.0669691	19:1021400:G:A	0.021244	0.000265781	-0.562384	chr19:1016522:1026522	196	0.17042	RNU6-2	snRNA
rs149080927	KLF16	1854254	19	19:1854254:G:GC	0.371209	0.309685	0.0497313	19:1934871:C:T	0.0203813	0.00306591	0.474196	chr19:1847382:1857382	209	0.254763	AC012615.3	lncRNA
rs9304690	SIGLEC11	49950060	19	19:49950060:C:T	0.182018	0.322848	0.0586749	19:49936318:C:T	0.00514561	0.000495104	-1.03141	chr19:50020714:50030714	118	0.0175506	ZNF473	protein_coding
rs587709	LILRB2	54267597	19	19:54267597:T:C	0.373604	0.248319	-0.0533764	19:54354577:G:A	0.034596	0.00187288	-0.386259	NA	NA	NA	NA	NA
rs1358782	RBCK1	413334	20	20:413334:G:A	0.228916	0.00492453	0.15197	20:405820:A:G	0.427225	0.000740155	0.152514	chr20:306731:316731	76	0.0486335	AL034548.2	lncRNA
rs6014724	CASS4	56423488	20	20:56423488:A:G	0.104253	0.884089	0.0108395	20:56407698:G:A	0.00263331	0.00028119	1.72608	chr20:56463585:56473585	80	0.0618309	RTF2	protein_coding
rs6742	SLC2A4RG	63743088	20	20:63743088:C:T	0.243859	0.602269	0.0275343	20:63775112:G:A	0.0123822	0.000313121	-0.706428	chr20:63838915:63848915	67	0.0358719	C20orf181	TEC
rs2154481	APP	26101558	21	21:26101558:C:T	0.384042	0.0123915	0.12102	21:26098056:C:G	0.220162	0.00031027	-0.230137	chr21:26166128:26176128	190	0.277055	APP	protein_coding
rs2830489	ADAMTS1	26775872	21	21:26775872:C:T	0.197438	0.259504	-0.0661963	21:26837212:T:A	0.00609894	0.00433605	-0.814978	chr21:26840409:26850409	195	0.937299	ADAMTS1	protein_coding
*variant id follows format Chr:Pos:A1:A2 where A1 is the effect allele
