## Supplemental Table 3 for "Key variants via Alzheimer’s Disease Sequencing Project whole genome sequence data"

### Sheet: Sheet1
													Population Specific Single Variant Association Analysis															Multi-population Meta-Analysis
								Pooled Single Variant Association Analysis			Conditional Analysis		White / European Ancestry					Black / African American					Hispanic / Latino					Fixed Effect		Random Effect		Han & Eskin	Heterogeneity
Chr:Pos:A1:A2*	Chr	Build 38 Pos	rsid	Gene	Location	GWAS variants**	GWAS loci**	MAF	Pvalue	Beta	Pvalue	Beta	N	FREQ	MAC	Pvalue	Beta	N	FREQ	MAC	Pvalue	Beta	N	FREQ	MAC	Pvalue	Beta	Pvalue	Beta	Pvalue	Beta	Pvalue	I2	Q	Pvalue
6:41067923:C:T	6	41067923	rs115774857	OARD1 (close gene APOBEC2)	intronic	rs143332484,rs75932628,rs10947943	TREM2, UNC5CL	0.00799737	0.00010242	1.01635	6.62e-05	1.047	2043	0.0151738	62	0.000218341	1.0581	993	0.0020141	4	0.608773	0.572447	1515	0.00231023	7	0.149726	1.15851	NA	NA	NA	NA	NA	NA	NA	NA
6:41077355:A:G	6	41077355	rs145520578	OARD1, NFYA	intronic	rs143332484,rs75932628,rs10947943	TREM2, UNC5CL	0.00799737	9.93468e-05	1.01828	6.41e-05	1.049	2042	0.0151812	62	0.000217511	1.05839	994	0.00201207	4	0.60394	0.580181	1515	0.00231023	7	0.14988	1.15807	NA	NA	NA	NA	NA	NA	NA	NA
6:41077511:A:C	6	41077511	rs115202236	OARD1, NFYA	intronic	rs143332484,rs75932628,rs10947943	TREM2, UNC5CL	0.00806273	9.93545e-05	1.01826	6.42e-05	1.049	2042	0.0151812	62	0.000215564	1.05904	966	0.00207039	4	0.601573	0.584018	1506	0.00232404	7	0.150351	1.15677	NA	NA	NA	NA	NA	NA	NA	NA
6:41082030:G:A	6	41082030	rs12200736	OARD1, NFYA	intronic	rs143332484,rs75932628,rs60755019,rs10947943	TREM2, TREML2,UNC5CL	0.00799737	0.000100433	1.0176	6.48e-05	1.048	2042	0.0151812	62	0.000222334	1.05679	993	0.0020141	4	0.605374	0.577882	1516	0.00230871	7	0.14919	1.16003	NA	NA	NA	NA	NA	NA	NA	NA
6:41083056:C:T	6	41083056	rs10947945	OARD1, NFYA	intronic	rs143332484,rs75932628,rs60755019,rs10947943	TREM2, TREML2,UNC5CL	0.00799212	9.97657e-05	1.01802	6.44e-05	1.049	2043	0.0151738	62	0.000218341	1.0581	995	0.00201005	4	0.605611	0.577503	1516	0.00230871	7	0.14919	1.16003	NA	NA	NA	NA	NA	NA	NA	NA
6:41088533:T:C	6	41088533	rs12210716	OARD1, NFYA	intronic	rs143332484,rs75932628,rs60755019,rs10947943	TREM2, TREML2,UNC5CL	0.00799562	9.96219e-05	1.01811	6.43e-05	1.049	2043	0.0151738	62	0.000218341	1.0581	993	0.0020141	4	0.60507	0.578373	1516	0.00230871	7	0.14919	1.16003	NA	NA	NA	NA	NA	NA	NA	NA
6:41147490:T:G	6	41147490	rs12199328	intergenic (close gene TREML1)		rs143332484,rs75932628,rs60755019	TREM2, TREML2	0.00799387	0.000100533	1.01753	6.49e-05	1.048	2043	0.0151738	62	0.000218341	1.0581	994	0.00201207	4	0.607131	0.575068	1516	0.00230871	7	0.14919	1.16003	NA	NA	NA	NA	NA	NA	NA	NA
6:41173956:G:A***	6	41173956	rs10947950	intergenic	intergenic	rs143332484,rs75932628,rs60755019	TREM2, TREML2	0.0128	0.000136265	0.783	9.106e-05	0.806	2043	0.02129	87	0.00026388	0.8777	995	0.004	8	0.96	0.0402	1516	0.007	22	0.14398	0.70484	8.97e-05	0.843295	8.97e-05	0.843295	0.000108	0	0.102865	0.748418
7:28034934:T:A	7	28034934	rs73683942	JAZF1	intronic	rs1160871	JAZF1	0.0187665	7.51826e-05	-0.627411	0.0033	-0.624	2036	0.00024558	1	0.35942	1.85084	992	0.0594758	118	0.000791864	-0.635169	1515	0.0171617	52	0.0587357	-0.585373	0.000118644	-0.621626	0.000118644	-0.621626	0.000143082	0	0.0188223	0.890877
7:28034935:C:G	7	28034935	rs78789160	JAZF1	intronic	rs1160871	JAZF1	0.0187706	7.5141e-05	-0.627415	0.0033	-0.624	2035	0.0002457	1	0.35976	1.84953	993	0.0594159	118	0.000816325	-0.633558	1514	0.0171731	52	0.0587868	-0.585254	0.000122272	-0.620421	0.000122272	-0.620421	0.000147453	0	0.0177121	0.894125
7:28035459:GAGAT:G	7	28035459	no rsids	JAZF1	intronic	rs1160871	JAZF1	0.0188492	1.93907e-05	-0.677462	0.00385	-0.674	2039	0.000245218	1	0.360744	1.84574	976	0.0604508	118	0.000202758	-0.704342	1508	0.0172414	52	0.0589171	-0.585057	3.2511e-05	-0.671839	3.2511e-05	-0.671839	3.93579e-05	0	0.107893	0.742556
7:28037452:A:C	7	28037452	rs73683943	JAZF1	intronic	rs1160871	JAZF1	0.0190581	3.79432e-05	-0.64445	0.00358	-0.641	2042	0.000244858	1	0.36042	1.84699	994	0.0608652	121	0.000426492	-0.654569	1516	0.0171504	52	0.0584319	-0.58608	6.4771e-05	-0.636443	6.4771e-05	-0.636443	7.8245e-05	0	0.0359636	0.849591
7:28042506:C:G	7	28042506	rs60825597	JAZF1	intronic	rs1160871	JAZF1	0.0196014	7.83471e-05	-0.606573	0.00326	-0.6	2043	0.000244738	1	0.36062	1.84622	994	0.0618712	123	0.000557819	-0.631972	1516	0.0181398	55	0.0854685	-0.516397	0.000122005	-0.600642	0.000122005	-0.600642	0.000147131	0	0.107994	0.742439
14:52885670:T:TA	14	52885670	rs1310103853	FERMT2	intronic	rs17125924	FERMT2	0.0174151	4.53418e-06	0.806464	3.79e-06	0.817	2043	0.0031816	13	0.0546614	1.16032	993	0.00251762	5	0.132545	1.36568	1516	0.0445251	135	0.000340126	0.697894	6.34567e-05	0.741482	6.34567e-05	0.741482	7.66637e-05	0	0.53118	0.466111
14:52932032:A:G	14	52932032	rs60609189	FERMT2	intronic	rs17125924	FERMT2	0.0189485	7.39636e-06	0.767546	8.43e-06	0.767	2042	0.00367287	15	0.119151	0.91423	995	0.00301508	6	0.321133	0.821765	1515	0.0481848	146	0.000278123	0.693213	8.19682e-05	0.714336	8.19682e-05	0.714336	9.89268e-05	0	0.128364	0.720135
14:52992239:A:G	14	52992239	rs12431954	intergenic		rs17125924	FERMT2	0.0204774	3.84007e-06	0.762751	5.58e-06	0.752	2043	0.00367107	15	0.217734	0.734821	994	0.00452716	9	0.209251	0.851139	1516	0.0514512	156	0.000134802	0.7063	6.03837e-05	0.708806	6.03837e-05	0.708806	7.29794e-05	0	0.00208761	0.963557
14:92467728:C:T	14	92467728	rs7155002	SLC24A4	intronic	rs12590654,rs7401792	SLC24A4	0.446	1.3639e-05	-0.197566	0.0046	-0.26	2038	0.628557	1514	0.0108857	-0.182685	993	0.433534	861	0.119239	-0.144407	1516	0.53	1412	0.0021779	-0.24565	2.75758e-05	-0.194148	2.75758e-05	-0.194148	3.71295e-05	0	0.726453	0.695428
16:31117787:C:G	16	31117787	rs201871085	KAT8 (close gene BCKDK)	missense variant, non_coding_transcript_exon_variant	rs889555	BCKDK	0.010771	2.35627e-05	0.925588	2.94e-05	0.916	1917	0.0198226	76	0.0001108	0.96064	991	0.00353179	7	0.177462	1.03272	1489	0.00402955	12	0.516031	0.411963	0.000124962	0.887628	0.000124962	0.887628	0.000150693	0	0.648676	0.420586
*A1: effect allele; Positions reported are on build 38
** The GWAS variants and GWAS loci are based on the GWAS list from Bellenguez et al (PMID: 35379992)
*** Variant identified as significant in the multi-population meta-analysis not in the pooled analysis
Variants with MAC<10 in a population subsample were not included in the meta-analysis
