## Supplemental Table 4 for "Key variants via Alzheimer’s Disease Sequencing Project whole genome sequence data"

### Sheet: Methylation
a) Lookup in mQTL results
rsid	SNPchr	SNPpos	A1	A2	FeatureName	FeaturePosStart	B	SE	T	P
rs10947950	6	41141694	A	G	cg25473438	41169049	0.240446	0.041732	5.76165	1.39926e-08
rs10947950	6	41141694	A	G	cg03526776	41159608	-0.0987089	0.0427834	-2.30718	0.0214216
rs10947950	6	41141694	A	G	cg18297196	41168941	-0.0945263	0.0428009	-2.20851	0.027627
rs12210716	6	41056272	C	T	cg19175193	41007450	0.0851012	0.0428374	1.98661	0.0474695
rs115202236	6	41045250	C	A	cg21961970	40999214	-0.0892058	0.0428219	-2.08318	0.0377039
rs115202236	6	41045250	C	A	cg19175193	41007450	0.0851012	0.0428374	1.98661	0.0474695
rs145520578	6	41045094	G	A	cg21961970	40999214	-0.0892058	0.0428219	-2.08318	0.0377039
rs145520578	6	41045094	G	A	cg19175193	41007450	0.0851012	0.0428374	1.98661	0.0474695
rs115774857	6	41035662	T	C	cg21961970	40999214	-0.0892058	0.0428219	-2.08318	0.0377039
rs115774857	6	41035662	T	C	cg19175193	41007450	0.0851012	0.0428374	1.98661	0.0474695
rs7155002	14	92934072	T	C	cg12072028	92981227	0.193231	0.0421831	4.58077	5.75575e-06
rs7155002	14	92934072	T	C	cg03345232	92981121	0.137921	0.0425825	3.23892	0.00127344
rs7155002	14	92934072	T	C	cg19811934	92927763	0.126485	0.0426481	2.96579	0.00315236
rs7155002	14	92934072	T	C	cg08114373	92980204	0.0977181	0.0427876	2.2838	0.0227703
rs7155002	14	92934072	T	C	cg19759228	92977094	-0.0871588	0.0428297	-2.03501	0.0423372
https://mostafavilab.stat.ubc.ca/xqtl/

### Sheet: Expression
b) Lookup in eQTL results
rsid	SNPchr	SNPpos	A1	A2	FeatureName	ENSG	FeaturePosStart	B	SE	T	P
rs10947950	6	41141694	A	G	TREM2	ENSG00000095970	41130924	-0.255026	0.0919024	-2.77497	0.00571493
rs10947950	6	41141694	A	G	GUCA1A	ENSG00000048545	42123144	0.233868	0.116493	2.00758	0.045193
rs12199328	6	41115228	G	T	TREM2	ENSG00000095970	41130924	-0.338912	0.143845	-2.35609	0.0188303
rs12199328	6	41115228	G	T	ADCY10P1	ENSG00000161912	41068761	0.251395	0.112193	2.24074	0.0254545
rs12199328	6	41115228	G	T	UNC5CL	ENSG00000124602	41006960	0.257064	0.126026	2.03978	0.0418659
rs12210716	6	41056272	C	T	TREM2	ENSG00000095970	41130924	-0.338912	0.143845	-2.35609	0.0188303
rs12210716	6	41056272	C	T	ADCY10P1	ENSG00000161912	41068761	0.251395	0.112193	2.24074	0.0254545
rs115202236	6	41045250	C	A	TREM2	ENSG00000095970	41130924	-0.338912	0.143845	-2.35609	0.0188303
rs115202236	6	41045250	C	A	ADCY10P1	ENSG00000161912	41068761	0.251395	0.112193	2.24074	0.0254545
rs115202236	6	41045250	C	A	UNC5CL	ENSG00000124602	41006960	0.257064	0.126026	2.03978	0.0418659
rs145520578	6	41045094	G	A	TREM2	ENSG00000095970	41130924	-0.338912	0.143845	-2.35609	0.0188303
rs145520578	6	41045094	G	A	ADCY10P1	ENSG00000161912	41068761	0.251395	0.112193	2.24074	0.0254545
rs145520578	6	41045094	G	A	UNC5CL	ENSG00000124602	41006960	0.257064	0.126026	2.03978	0.0418659
rs115774857	6	41035662	T	C	TREM2	ENSG00000095970	41130924	-0.338912	0.143845	-2.35609	0.0188303
rs115774857	6	41035662	T	C	ADCY10P1	ENSG00000161912	41068761	0.251395	0.112193	2.24074	0.0254545
rs115774857	6	41035662	T	C	UNC5CL	ENSG00000124602	41006960	0.257064	0.126026	2.03978	0.0418659
rs7155002	14	92934072	T	C	RIN3	ENSG00000100599	92980125	0.0412228	0.0165296	2.49388	0.0129382
https://mostafavilab.stat.ubc.ca/xqtl/
